# RESISTANCE CONFERRING MUTATIONS IN SARS-CoV-2 DELTA FOLLOWING SOTROVIMAB INFUSION

**DOI:** 10.1101/2021.12.18.21267628

**Authors:** Rebecca J Rockett, Kerri Basile, Susan Maddocks, Winkie Fong, Jessica E Agius, Jessica Johnson Mackinnon, Alicia Arnott, Shona Chandra, Mailie Gall, Jenny Draper, Elena Martinez, Eby M Sim, Clement Lee, Christine Ngo, Marc Ramsperger, Andrew N Ginn, Qinning Wang, Michael Fennell, Danny Ko, H Ling Lim, Nicky Gilroy, Matthew V N O’Sullivan, Sharon C-A Chen, Jen Kok, Dominic E Dwyer, Vitali Sintchenko

## Abstract

Several Severe Acute Respiratory Syndrome Coronavirus-2 (SARS-CoV-2) neutralising monoclonal antibodies (mAbs) have received emergency use authorisation by regulatory agencies for treatment and prevention of Coronavirus Disease 2019 (COVID-19), including in patients at risk for progression to severe disease. Here we report the persistence of viable SARS-CoV-2 in patients treated with sotrovimab and the rapid development of spike gene mutations that have been shown to confer high level resistance to sotrovimab *in vitro*. We highlight the need for SARS-CoV-2 genomic surveillance in at risk individuals to inform stewardship of mAbs use and prevent potential treatment failures.
