## Supplementary data file for "RESISTANCE CONFERRING MUTATIONS IN SARS-CoV-2 DELTA FOLLOWING SOTROVIMAB INFUSION"

### Sheet: run_summary_all
						Amplicon sequencing				Metagenomic sequencing
wgs_id	Case_ID	N-gene Ct	Viral load	Log10 viral load	Days post Sotrovimab	% of reads encoding E340K (G22580A)	% of reads encoding E340A (A22581C)	% of reads encoding E340V (A22581T)	% of reads encoding P337L (C22572T)	% of reads encoding E340K (G22580A)	Culture (pos/neg/not done)	Genomic QC	% coverage	lineage	scorpio_call	Depth	version	pangolin_version	pangoLEARN_version	pango_version	bioproject	bioproject_accession	Comment
21-R001-002	R001	22.5	941561	6	6	62		34		Not performed	Positive	Pass	99.8729	AY.39.1	Delta (B.1.617.2-like)	1784.22x	PLEARN-v1.2.86	3.1.14	2021-10-13	v1.2.86	PRJNA633948	SAMN23555428
21-R001-001	R001	22.2	1232947	6.1	0	0	0	0		Not performed	Not performed	Pass	99.9097	AY.39.1	Delta (B.1.617.2-like)	2139.38x	PLEARN-v1.2.86	3.1.14	2021-10-13	v1.2.86	PRJNA633949	SAMN23555427
21-R001-004	R001	23.2	501908	5.7	9	51		45		Not performed	Positive	Pass	99.893	AY.39.1	Delta (B.1.617.2-like)	2266.94x	PLEARN-v1.2.86	3.1.14	2021-10-13	v1.2.86	PRJNA633950	SAMN23555430
21-R001-003	R001	23.1	549106	5.73966	6	57		49		Not performed	Positive	Pass	99.8963	AY.39.1	Delta (B.1.617.2-like)	2242.65x	PLEARN-v1.2.86	3.1.14	2021-10-13	v1.2.86	PRJNA633951	SAMN23555429	Sample collected on the same day as R001-002 not represented in graph
21-R001-005	R001	25.6	58057	4.8	13	60		38		Not performed	Positive	Pass	99.903	AY.39.1	Delta (B.1.617.2-like)	3048.04x	PLEARN-v1.2.86	3.1.14	2021-10-13	v1.2.86	PRJNA633952	SAMN23555431
21-R001-006	R001	24.6	142619	5.2	16	69		30		Not performed	Positive	Pass	99.8796	AY.39.1	Delta (B.1.617.2-like)	3536.85x	PLEARN-v1.2.86	3.1.14	2021-10-13	v1.2.86	PRJNA633953	SAMN23555432
21-R001-007	R001	26.1	37042	4.6	20	62		36		Not performed	Positive	Pass	99.8328	AY.39.1	Delta (B.1.617.2-like)	3539.2x	PLEARN-v1.2.86	3.1.14	2021-10-13	v1.2.86	PRJNA633954	SAMN23555433
21-R001-008	R001	26.6	23634	4.4	23	51		48		Not performed	Positive	Pass	99.8428	AY.39.1	Delta (B.1.617.2-like)	3729.63x	PLEARN-v1.2.86	3.1.14	2021-10-13	v1.2.86	PRJNA633955	SAMN23555434
21-R002-001-MI	R002	18.785	26539185	7.42389	-7					Not performed	Positive	Pass	98.2246	AY.39.1	Delta (B.1.617.2-like)	5045x	PLEARN-v1.2.86	3.1.14	2021-10-13	v1.2.86	PRJNA633956	SAMN23555435
21-R002-002-MI	R002	25.58	59110	4.77166	-3					Not performed	Positive	Pass	97.2149	AY.39.1	Delta (B.1.617.2-like)	5194x	PLEARN-v1.2.86	3.1.14	2021-10-13	v1.2.86	PRJNA633957	SAMN23555436
21-R002-003-MI	R002	17.19	111287936	8.04645	0					Not performed	Positive	Pass	98.2246	AY.39.1	Delta (B.1.617.2-like)	5259x	PLEARN-v1.2.86	3.1.14	2021-10-13	v1.2.86	PRJNA633958	SAMN23555437
21-R002-004-MI	R002	19.635	12362763	7.09212	4					Not performed	Positive	Pass	97.9872	AY.39.1	Delta (B.1.617.2-like)	5070x	PLEARN-v1.2.86	3.1.14	2021-10-13	v1.2.86	PRJNA633959	SAMN23555438
21-R002-005-MI	R002	37.11	2	0.30103	7					Not performed	Negative	Fail	0.341034	None	NA	4906x	PANGO-v1.2.86	3.1.14	2021-10-13	v1.2.86
21-R002-006-MI	R002	28.18	5738	3.75876	19					Not performed	Positive	Pass	94.7507	AY.39.1	Delta (B.1.617.2-like)	5763x	PLEARN-v1.2.86	3.1.14	2021-10-13	v1.2.86	PRJNA633961	SAMN23555439
21-R002-007-MI	R002	15	822072701	8.91491	13		100			Not performed	Positive	Pass	98.2246	AY.39.1	Delta (B.1.617.2-like)	5033x	PLEARN-v1.2.86	3.1.14	2021-10-13	v1.2.86	PRJNA633962	SAMN23555440	Sample collected on the same day as R001-008 not represented in graph
21-R002-008-MI	R002	23.395	421223	5.62451	19		99			Not performed	Positive	Pass	98.2246	AY.39.1	Delta (B.1.617.2-like)	5293x	PLEARN-v1.2.86	3.1.14	2021-10-13	v1.2.86	PRJNA633963	SAMN23555441
21-R002-009-MI	R002	22.51	933137	5.96995	23		99			Not performed	Positive	Pass	98.2246	AY.39.1	Delta (B.1.617.2-like)	5108x	PLEARN-v1.2.86	3.1.14	2021-10-13	v1.2.86	PRJNA633964	SAMN23555442
21-R002-010-MI	R002	23.28	467088	5.6694	24		76		26	Not performed	Positive	Pass	98.2246	AY.39.1	Delta (B.1.617.2-like)	4906x	PLEARN-v1.2.86	3.1.14	2021-10-13	v1.2.86	PRJNA633965	SAMN23555443
21-R003-001-MI	R003	15.455	529240896	8.72365	0	0				Not performed	Not performed	Pass	98.2246	AY.39.1	Delta (B.1.617.2-like)	5041x	PANGO-v1.2.86	3.1.14	2021-10-13	v1.2.86	PRJNA633966	SAMN23555444
21-R003-002-MI	R003	23.28	467088	5.6694	2	0				Not performed	Negative	Pass	98.2246	AY.39.1	Delta (B.1.617.2-like)	4406x	PANGO-v1.2.86	3.1.14	2021-10-13	v1.2.86	PRJNA633967	SAMN23555445
21-R003-003-MI	R003	24.105	222528	5.34738	7	99				Not performed	Not performed	Pass	98.2246	AY.39.1	Delta (B.1.617.2-like)	5168x	PLEARN-v1.2.86	3.1.14	2021-10-13	v1.2.86	PRJNA633968	SAMN23555446
21-R003-004-MI	R003	23.645	336459	5.52693	12	99				Not performed	Positive	Pass	98.2246	AY.39.1	Delta (B.1.617.2-like)	4834x	PLEARN-v1.2.86	3.1.14	2021-10-13	v1.2.86	PRJNA633969	SAMN23555447
21-R003-005-MI	R003	30.935	480	2.68124	14	100				Not performed	Negative	Fail	87.9936	AY.39.1	Delta (B.1.617.2-like)	4281x	PLEARN-v1.2.86	3.1.14	2021-10-13	v1.2.86
21-R004-009-MI	R004	19.115	19727950	7.29508	2	0				0 (both replicates)	Negative	Pass	98.2246	AY.39.1	Delta (B.1.617.2-like)	4437x	PLEARN-v1.2.86	3.1.14	2021-10-13	v1.2.86	PRJNA633971	SAMN23555455
21-R004-001-MI	R004	24.275	190999	5.28103	6	17				20, 20	Not performed	Pass	98.2246	AY.39.1	Delta (B.1.617.2-like)	5882x	PLEARN-v1.2.86	3.1.14	2021-10-13	v1.2.86	PRJNA633972	SAMN23555448
21-R004-002-MI	R004	22.81	712606	5.85285	11	53				55, 56	Positive	Pass	98.2246	AY.39.1	Delta (B.1.617.2-like)	5059x	PLEARN-v1.2.86	3.1.14	2021-10-13	v1.2.86	PRJNA633973	SAMN23555449
21-R004-003-MI	R004	23.195	504169	5.70258	15	0				0 (both replicates)	Positive	Pass	98.2246	AY.39.1	Delta (B.1.617.2-like)	5074x	PLEARN-v1.2.86	3.1.14	2021-10-13	v1.2.86	PRJNA633974	SAMN23555450
21-R004-004-MI	R004	36.05	5	0.69897	19					Not performed	Negative	Fail	13.8654	None	NA	4088x	PANGO-v1.2.86	3.1.14	2021-10-13	v1.2.86
21-R004-005-MI	R004	21.87	1658633	6.21975	22	41				Not performed	Negative	Pass	98.2246	AY.39.1	Delta (B.1.617.2-like)	4688x	PLEARN-v1.2.86	3.1.14	2021-10-13	v1.2.86	PRJNA633976	SAMN23555451
21-R004-006-MI	R004	24.07	229639	5.36105	27	11	51			Not performed	Not performed	Pass	98.2246	AY.39.1	Delta (B.1.617.2-like)	5058x	PLEARN-v1.2.86	3.1.14	2021-10-13	v1.2.86	PRJNA633977	SAMN23555452
21-R004-007-MI	R004	25.265	78454	4.89462	36	18		49		Not performed	Negative	Pass	92.4471	AY.39.1	Delta (B.1.617.2-like)	5092x	PLEARN-v1.2.86	3.1.14	2021-10-13	v1.2.86	PRJNA633978	SAMN23555453
21-R004-008-MI	R004	24.565	147176	5.16784	37	85				Not performed	Negative	Pass	94.6504	AY.39.1	Delta (B.1.617.2-like)	4402x	PLEARN-v1.2.86	3.1.14	2021-10-13	v1.2.86	PRJNA633979	SAMN23555454
21-R005-001-MI	R005	36.46	3	0.5	-2					Not performed	Negative	Fail	31.7262	None	NA	4023x	PANGO-v1.2.86	3.1.14	2021-10-13	v1.2.86
21-R005-002-MI	R005	22.24	1189411	6.1	3					Not performed	Positive	Pass	98.2246	AY.39.1	Delta (B.1.617.2-like)	4640x	PLEARN-v1.2.86	3.1.14	2021-10-13	v1.2.86	PRJNA633981	SAMN23555456
21-R006-001-MI	R006	30.36	805	2.9058	4					Not performed	Not performed	Pass	92.2465	AY.39.1	Delta (B.1.617.2-like)	4296x	PLEARN-v1.2.86	3.1.14	2021-10-13	v1.2.86	PRJNA633982	SAMN23555457
21-R006-002-MI	R006	34.1	28	1.44716	11					Not performed	Not performed	Fail	8.50914	None	NA	4680x	PANGO-v1.2.86	3.1.14	2021-10-13	v1.2.86
21-R006-003-MI	R006	36.325	4	0.60206	13					Not performed	Not performed	Fail	0.117022	None	NA	4756x	PANGO-v1.2.86	3.1.14	2021-10-13	v1.2.86
21-R006-004-MI	R006	26.365	29192	4.46526	15					Not performed	Not performed	Pass	98.2246	AY.39.1	Delta (B.1.617.2-like)	5647x	PLEARN-v1.2.86	3.1.14	2021-10-13	v1.2.86	PRJNA633985	SAMN23555458
21-R006-005-MI	R006	18.16	46541205	7.66784	18					Not performed	Not performed	Pass	98.2246	AY.39.1	Delta (B.1.617.2-like)	5321x	PLEARN-v1.2.86	3.1.14	2021-10-13	v1.2.86	PRJNA633986	SAMN23555459
21-R006-006-MI	R006	21.335	2682696	6.42857	20					Not performed	Not performed	Pass	98.2246	AY.39.1	Delta (B.1.617.2-like)	4723x	PLEARN-v1.2.86	3.1.14	2021-10-13	v1.2.86	PRJNA633987	SAMN23555460
21-R006-007-MI	R006	26.435	27412	4.43794	-3					Not performed	Not performed	Fail	55.0771	None	NA	4917x	PANGO-v1.2.86	3.1.14	2021-10-13	v1.2.86
21-R007-001-MI	R007	26.595	23740	4.37548	6					Not performed	Negative	Pass	98.2246	AY.39.1	Delta (B.1.617.2-like)	5042x	PLEARN-v1.2.86	3.1.14	2021-10-13	v1.2.86	PRJNA633989	SAMN23555461
21-R007-002-MI	R007	28.345	4925	3.69241	7					Not performed	Negative	Pass	96.3055	AY.39.1	Delta (B.1.617.2-like)	4860x	PLEARN-v1.2.86	3.1.14	2021-10-13	v1.2.86	PRJNA633990	SAMN23555462
21-R007-003-MI	R007	30.645	623	2.79449	8					Not performed	Not performed	Fail	85.3455	AY.39.1	Delta (B.1.617.2-like)	3649x	PLEARN-v1.2.86	3.1.14	2021-10-13	v1.2.86
21-R007-004-MI	R007	34.17	26	1.41497	11					Not performed	Negative	Fail	14.0627	None	NA	4019x	PANGO-v1.2.86	3.1.14	2021-10-13	v1.2.86
21-R008-001-MI	R008	16.96	136842721	8.13622	-5					Not performed	Not performed	Pass	98.2246	AY.39.1	Delta (B.1.617.2-like)	5038x	PLEARN-v1.2.86	3.1.14	2021-10-13	v1.2.86	PRJNA633993	SAMN23555463
21-R008-002-MI	R008	24.98	112900	5.05269	-2					Not performed	Not performed	Pass	98.2246	AY.39.1	Delta (B.1.617.2-like)	6573x	PLEARN-v1.2.86	3.1.14	2021-10-13	v1.2.86	PRJNA633994	SAMN23555464
21-R008-003-MI	R008	26.94	17411	4.24082	9					Not performed	Positive	Pass	98.2112	AY.39.1	Delta (B.1.617.2-like)	5683x	PLEARN-v1.2.86	3.1.14	2021-10-13	v1.2.86	PRJNA633995	SAMN23555465
21-R008-004-MI	R008	28.86	3157	3.49927	14					Not performed	Negative	Pass	93.7276	AY.39.1	Delta (B.1.617.2-like)	4469x	PLEARN-v1.2.86	3.1.14	2021-10-13	v1.2.86	PRJNA633996	SAMN23555466
21-R008-005-MI	R008	23.36	434684	5.63817	19					Not performed	Positive	Pass	98.2246	AY.39.1	Delta (B.1.617.2-like)	4571x	PLEARN-v1.2.86	3.1.14	2021-10-13	v1.2.86	PRJNA633997	SAMN23555467
21-R008-006-MI	R008	26.05	38745	4.58822	25					Not performed	Negative	Pass	96.7735	AY.39.1	Delta (B.1.617.2-like)	4055x	PLEARN-v1.2.86	3.1.14	2021-10-13	v1.2.86	PRJNA633998	SAMN23555468
21-R008-007-MI	R008	29.115	2465	3.39182	26					Not performed	Negative	Pass	92.0425	AY.39.1	Delta (B.1.617.2-like)	5111x	PLEARN-v1.2.86	3.1.14	2021-10-13	v1.2.86	PRJNA633999	SAMN23555469
21-R008-008-MI	R008	27.12	14811	4.17058	28					Not performed	Intermediate	Pass	96.8772	AY.39.1	Delta (B.1.617.2-like)	5208x	PLEARN-v1.2.86	3.1.14	2021-10-13	v1.2.86	PRJNA634000	SAMN23555470
21-R008-009-MI	R008	25.2	83173	4.91998	29					Not performed	Not performed	Pass	98.1511	AY.39.1	Delta (B.1.617.2-like)	4669x	PLEARN-v1.2.86	3.1.14	2021-10-13	v1.2.86	PRJNA634001	SAMN23555471
21-R008-010-MI	R008	26.445	27167	4.43404	0					Not performed	Positive	Pass	98.2246	AY.39.1	Delta (B.1.617.2-like)	5327x	PLEARN-v1.2.86	3.1.14	2021-10-13	v1.2.86	PRJNA634002	SAMN23555472
21-R008-011-MI	R008	25.08	92645	4.96682	6					Not performed	Positive	Pass	98.2246	AY.39.1	Delta (B.1.617.2-like)	5190x	PLEARN-v1.2.86	3.1.14	2021-10-13	v1.2.86	PRJNA634003	SAMN23555473
21-R008-012-MI	R008	24.09	225548	5.35324	11					Not performed	Positive	Pass	98.2246	AY.39.1	Delta (B.1.617.2-like)	4621x	PLEARN-v1.2.86	3.1.14	2021-10-13	v1.2.86	PRJNA634004	SAMN23555474
21-R009-001-MI	R009	22.51	933137	5.96995	not treated					Not performed	Not performed	Pass	92.1061	AY.39.1	Delta (B.1.617.2-like)	3997x	PLEARN-v1.2.86	3.1.14	2021-10-13	v1.2.86	PRJNA634005	SAMN23555475
21-R010-001-MI	R010	23.28	467088	5.6694	not treated					Not performed	Not performed	Pass	92.2097	AY.39.1	Delta (B.1.617.2-like)	5087x	PLEARN-v1.2.86	3.1.14	2021-10-13	v1.2.86	PRJNA634006	SAMN23555476
